# Quantitative EEG Spectral Features Differentiate Genetic Epilepsies and Predict Neurologic Outcomes

**DOI:** 10.1101/2024.10.09.24315105

**Authors:** Peter D. Galer, Jillian L. McKee, Sarah M. Ruggiero, Michael C. Kaufman, Ian McSalley, Shiva Ganesan, William K.S. Ojemann, Alexander K. Gonzalez, Quy Cao, Brian Litt, Ingo Helbig, Erin C. Conrad

## Abstract

EEG plays an integral part in the diagnosis and management of children with genetic epilepsies. Nevertheless, how quantitative EEG features differ between genetic epilepsies and neurological outcomes remains largely unknown. Here, we aimed to identify quantitative EEG biomarkers in children with epilepsy and a genetic diagnosis in *STXBP1*, *SCN1A*, or *SYNGAP1*, and to assess how quantitative EEG features associate with neurological outcomes in genetic epilepsies more broadly.

We analyzed individuals with pathogenic variants in *STXBP1* (95 EEGs, *n*=20), *SCN1A* (154 EEGs, *n*=68), and *SYNGAP1* (46 EEGs, *n*=21) and a control cohort of individuals without epilepsy or known cerebral disease (847 EEGs, *n*=806). After removing artifacts and epochs with excess noise or altered state from EEGs, we extracted spectral features. We validated our preprocessing pipeline by comparing automatically-detected posterior dominant rhythm (PDR) to annotations from clinical EEG reports. Next, as a coarse measure of pathological slowing, we compared the alpha-delta bandpower ratio between controls and the different genetic epilepsies. We then trained random forest models to predict a diagnosis of *STXBP1*, *SCN1A*, and *SYNGAP1*. Finally, to understand how EEG features vary with neurological outcomes, we trained random forest models to predict seizure frequency and motor function.

There was strong agreement between the automatically-calculated PDR and clinical EEG reports (*R*^2^=0.75). Individuals with *STXBP1*-related epilepsy have a significantly lower alpha-delta ratio than controls (*P<*0.001) across all age groups. Additionally, individuals with a missense variant in *STXBP1* have a significantly lower alpha-delta ratio than those with a protein-truncating variant in toddlers (*P<*0.001), children (*P*=0.02), and adults (*P<*0.001). Models accurately predicted a diagnosis of *STXBP1* (AUC=0.91), *SYNGAP1* (AUC=0.82), and *SCN1A* (AUC=0.86) against controls and from each other in a three-class model (accuracy=0.74). From these models, we isolated highly correlated biomarkers for these respective genetic disorders, including alpha-theta ratio in frontal, occipital, and parietal electrodes with *STXBP1*, *SYNGAP1*, and *SCN1A*, respectively. Models were unable to predict seizure frequency (AUC=0.53). Random forest models predicted motor scores significantly better than age-based null models (*P<*0.001), suggesting spectral features contain information pertinent to gross motor function.

In summary, we demonstrate that *STXBP1*-, *SYNGAP1-*, and *SCN1A*-related epilepsies have distinct quantitative EEG signatures. Furthermore, EEG spectral features are predictive of some functional outcome measures in patients with genetic epilepsies. Large-scale retrospective quantitative analysis of clinical EEG has the potential to discover novel biomarkers and to quantify and track individuals’ disease progression across development.
