## Supplementary Table 1 for "Quantitative EEG Spectral Features Differentiate Genetic Epilepsies and Predict Neurologic Outcomes"

ICD10	Definition
C710	Malignant neoplasm of cerebrum except lobes and ventricles
C711	Malignant neoplasm of frontal lobe
C712	Malignant neoplasm of temporal lobe
C713	Malignant neoplasm of parietal lobe
C714	Malignant neoplasm of occipital lobe
C715	Malignant neoplasm of cerebral ventricle
C716	Malignant neoplasm of cerebellum
C717	Malignant neoplasm of brain stem
C718	Malignant neoplasm of overlapping sites of brain
C719	Malignant neoplasm of brain unspecified
D320	Benign neoplasm of cerebral meninges
D321	Benign neoplasm of spinal meninges
D329	Benign neoplasm of meninges unspecified
D330	Benign neoplasm of brain supratentorial
D331	Benign neoplasm of brain infratentorial
D332	Benign neoplasm of brain unspecified
D333	Benign neoplasm of cranial nerves
D334	Benign neoplasm of spinal cord
D337	Benign neoplasm of other specified parts of central nervous system
D339	Benign neoplasm of central nervous system unspecified
D432	Neoplasm of uncertain behavior of brain unspecified
D496	Neoplasm of unspecified behavior of brain
E71529	X-linked adrenoleukodystrophy unspecified type
E75242	Niemann-Pick disease type C
F0150	Vascular dementia without behavioral disturbance
F0151	Vascular dementia with behavioral disturbance
F0280	Dementia in other diseases classified elsewhere without behavioral disturbance
F0281	Dementia in other diseases classified elsewhere with behavioral disturbance
F0390	Unspecified dementia without behavioral disturbance
F0391	Unspecified dementia with behavioral disturbance
F04	Amnestic disorder due to known physiological condition
F061	Catatonic disorder due to known physiological condition
F068	Other specified mental disorders due to known physiological condition
F070	Personality change due to known physiological condition
F0781	Postconcussional syndrome
F0789	Other personality and behavioral disorders due to known physiological condition
F079	Unspecified personality and behavioral disorder due to known physiological condition
F09	Unspecified mental disorder due to known physiological condition
F70	Mild intellectual disabilities
F71	Moderate intellectual disabilities
F72	Severe intellectual disabilities
F73	Profound intellectual disabilities
F78	Other intellectual disabilities
F79	Unspecified intellectual disabilities
F801	Expressive language disorder
F8089	Other developmental disorders of speech and language
F809	Developmental disorder of speech and language unspecified
F810	Specific reading disorder
F812	Mathematics disorder
F8181	Disorder of written expression
F8189	Other developmental disorders of scholastic skills
F819	Developmental disorder of scholastic skills unspecified
F82	Specific developmental disorder of motor function
F840	Autistic disorder
F842	Rett's syndrome
F843	Other childhood disintegrative disorder
F845	Asperger's syndrome
F848	Other pervasive developmental disorders
F849	Pervasive developmental disorder unspecified
F88	Other disorders of psychological development
F89	Unspecified disorder of psychological development
G20	Parkinson's disease
G210	Malignant neuroleptic syndrome
G2111	Neuroleptic induced parkinsonism
G2119	Other drug induced secondary parkinsonism
G212	Secondary parkinsonism due to other external agents
G213	Postencephalitic parkinsonism
G214	Vascular parkinsonism
G218	Other secondary parkinsonism
G219	Secondary parkinsonism unspecified
G300	Alzheimer's disease with early onset
G301	Alzheimer's disease with late onset
G308	Other Alzheimer's disease
G309	Alzheimer's disease unspecified
G35	Multiple sclerosis
G360	Neuromyelitis optica [Devic]
G361	Acute and subacute hemorrhagic leukoencephalitis [Hurst]
G368	Other specified acute disseminated demyelination
G369	Acute disseminated demyelination unspecified
G40001	Localization-related (focal) (partial) idiopathic epilepsy and epileptic syndromes with seizures of localized onset not intractable with status epilepticus
G40009	Localization-related (focal) (partial) idiopathic epilepsy and epileptic syndromes with seizures of localized onset not intractable without status epilepticus
G40011	Localization-related (focal) (partial) idiopathic epilepsy and epileptic syndromes with seizures of localized onset intractable with status epilepticus
G40019	Localization-related (focal) (partial) idiopathic epilepsy and epileptic syndromes with seizures of localized onset intractable without status epilepticus
G40101	Localization-related (focal) (partial) symptomatic epilepsy and epileptic syndromes with simple partial seizures not intractable with status epilepticus
G40109	Localization-related (focal) (partial) symptomatic epilepsy and epileptic syndromes with simple partial seizures not intractable without status epilepticus
G40111	Localization-related (focal) (partial) symptomatic epilepsy and epileptic syndromes with simple partial seizures intractable with status epilepticus
G40119	Localization-related (focal) (partial) symptomatic epilepsy and epileptic syndromes with simple partial seizures intractable without status epilepticus
G40201	Localization-related (focal) (partial) symptomatic epilepsy and epileptic syndromes with complex partial seizures not intractable with status epilepticus
G40209	Localization-related (focal) (partial) symptomatic epilepsy and epileptic syndromes with complex partial seizures not intractable without status epilepticus
G40211	Localization-related (focal) (partial) symptomatic epilepsy and epileptic syndromes with complex partial seizures intractable with status epilepticus
G40219	Localization-related (focal) (partial) symptomatic epilepsy and epileptic syndromes with complex partial seizures intractable without status epilepticus
G40301	Generalized idiopathic epilepsy and epileptic syndromes not intractable with status epilepticus
G40309	Generalized idiopathic epilepsy and epileptic syndromes not intractable without status epilepticus
G40311	Generalized idiopathic epilepsy and epileptic syndromes intractable with status epilepticus
G40319	Generalized idiopathic epilepsy and epileptic syndromes intractable without status epilepticus
G40A01	Absence epileptic syndrome not intractable with status epilepticus
G40A09	Absence epileptic syndrome not intractable without status epilepticus
G40A11	Absence epileptic syndrome intractable with status epilepticus
G40A19	Absence epileptic syndrome intractable without status epilepticus
G40B01	Juvenile myoclonic epilepsy not intractable with status epilepticus
G40B09	Juvenile myoclonic epilepsy not intractable without status epilepticus
G40B11	Juvenile myoclonic epilepsy intractable with status epilepticus
G40B19	Juvenile myoclonic epilepsy intractable without status epilepticus
G40401	Other generalized epilepsy and epileptic syndromes not intractable with status epilepticus
G40409	Other generalized epilepsy and epileptic syndromes not intractable without status epilepticus
G40411	Other generalized epilepsy and epileptic syndromes intractable with status epilepticus
G40419	Other generalized epilepsy and epileptic syndromes intractable without status epilepticus
G4042	Cyclin-Dependent Kinase-Like 5 Deficiency Disorder
G40501	Epileptic seizures related to external causes not intractable with status epilepticus
G40509	Epileptic seizures related to external causes not intractable without status epilepticus
G40801	Other epilepsy not intractable with status epilepticus
G40802	Other epilepsy not intractable without status epilepticus
G40803	Other epilepsy intractable with status epilepticus
G40804	Other epilepsy intractable without status epilepticus
G40811	Lennox-Gastaut syndrome not intractable with status epilepticus
G40812	Lennox-Gastaut syndrome not intractable without status epilepticus
G40813	Lennox-Gastaut syndrome intractable with status epilepticus
G40814	Lennox-Gastaut syndrome intractable without status epilepticus
G40821	Epileptic spasms not intractable with status epilepticus
G40822	Epileptic spasms not intractable without status epilepticus
G40823	Epileptic spasms intractable with status epilepticus
G40824	Epileptic spasms intractable without status epilepticus
G40833	Dravet syndrome intractable with status epilepticus
G40834	Dravet syndrome intractable without status epilepticus
G4089	Other seizures
G40901	Epilepsy unspecified not intractable with status epilepticus
G40909	Epilepsy unspecified not intractable without status epilepticus
G40911	Epilepsy unspecified intractable with status epilepticus
G40919	Epilepsy unspecified intractable without status epilepticus
G460	Middle cerebral artery syndrome
G461	Anterior cerebral artery syndrome
G462	Posterior cerebral artery syndrome
G463	Brain stem stroke syndrome
G464	Cerebellar stroke syndrome
G465	Pure motor lacunar syndrome
G466	Pure sensory lacunar syndrome
G467	Other lacunar syndromes
G468	Other vascular syndromes of brain in cerebrovascular diseases
G800	Spastic quadriplegic cerebral palsy
G801	Spastic diplegic cerebral palsy
G802	Spastic hemiplegic cerebral palsy
G803	Athetoid cerebral palsy
G804	Ataxic cerebral palsy
G808	Other cerebral palsy
G809	Cerebral palsy unspecified
G910	Communicating hydrocephalus
G911	Obstructive hydrocephalus
G912	(Idiopathic) normal pressure hydrocephalus
G913	Post-traumatic hydrocephalus unspecified
G914	Hydrocephalus in diseases classified elsewhere
G918	Other hydrocephalus
G919	Hydrocephalus unspecified
G9340	Encephalopathy unspecified
G9341	Metabolic encephalopathy
G9349	Other encephalopathy
H47619	Cortical blindness unspecified side of brain
I6000	Nontraumatic subarachnoid hemorrhage from unspecified carotid siphon and bifurcation
I6001	Nontraumatic subarachnoid hemorrhage from right carotid siphon and bifurcation
I6002	Nontraumatic subarachnoid hemorrhage from left carotid siphon and bifurcation
I6010	Nontraumatic subarachnoid hemorrhage from unspecified middle cerebral artery
I6011	Nontraumatic subarachnoid hemorrhage from right middle cerebral artery
I6012	Nontraumatic subarachnoid hemorrhage from left middle cerebral artery
I602	Nontraumatic subarachnoid hemorrhage from anterior communicating artery
I6030	Nontraumatic subarachnoid hemorrhage from unspecified posterior communicating artery
I6031	Nontraumatic subarachnoid hemorrhage from right posterior communicating artery
I6032	Nontraumatic subarachnoid hemorrhage from left posterior communicating artery
I604	Nontraumatic subarachnoid hemorrhage from basilar artery
I6050	Nontraumatic subarachnoid hemorrhage from unspecified vertebral artery
I6051	Nontraumatic subarachnoid hemorrhage from right vertebral artery
I6052	Nontraumatic subarachnoid hemorrhage from left vertebral artery
I606	Nontraumatic subarachnoid hemorrhage from other intracranial arteries
I607	Nontraumatic subarachnoid hemorrhage from unspecified intracranial artery
I608	Other nontraumatic subarachnoid hemorrhage
I609	Nontraumatic subarachnoid hemorrhage unspecified
I610	Nontraumatic intracerebral hemorrhage in hemisphere subcortical
I611	Nontraumatic intracerebral hemorrhage in hemisphere cortical
I612	Nontraumatic intracerebral hemorrhage in hemisphere unspecified
I613	Nontraumatic intracerebral hemorrhage in brain stem
I614	Nontraumatic intracerebral hemorrhage in cerebellum
I615	Nontraumatic intracerebral hemorrhage intraventricular
I616	Nontraumatic intracerebral hemorrhage multiple localized
I618	Other nontraumatic intracerebral hemorrhage
I619	Nontraumatic intracerebral hemorrhage unspecified
I6200	Nontraumatic subdural hemorrhage unspecified
I6201	Nontraumatic acute subdural hemorrhage
I6202	Nontraumatic subacute subdural hemorrhage
I6203	Nontraumatic chronic subdural hemorrhage
I621	Nontraumatic extradural hemorrhage
I629	Nontraumatic intracranial hemorrhage unspecified
I6300	Cerebral infarction due to thrombosis of unspecified precerebral artery
I63011	Cerebral infarction due to thrombosis of right vertebral artery
I63012	Cerebral infarction due to thrombosis of left vertebral artery
I63013	Cerebral infarction due to thrombosis of bilateral vertebral arteries
I63019	Cerebral infarction due to thrombosis of unspecified vertebral artery
I6302	Cerebral infarction due to thrombosis of basilar artery
I63031	Cerebral infarction due to thrombosis of right carotid artery
I63032	Cerebral infarction due to thrombosis of left carotid artery
I63033	Cerebral infarction due to thrombosis of bilateral carotid arteries
I63039	Cerebral infarction due to thrombosis of unspecified carotid artery
I6309	Cerebral infarction due to thrombosis of other precerebral artery
I6310	Cerebral infarction due to embolism of unspecified precerebral artery
I63111	Cerebral infarction due to embolism of right vertebral artery
I63112	Cerebral infarction due to embolism of left vertebral artery
I63113	Cerebral infarction due to embolism of bilateral vertebral arteries
I63119	Cerebral infarction due to embolism of unspecified vertebral artery
I6312	Cerebral infarction due to embolism of basilar artery
I63131	Cerebral infarction due to embolism of right carotid artery
I63132	Cerebral infarction due to embolism of left carotid artery
I63133	Cerebral infarction due to embolism of bilateral carotid arteries
I63139	Cerebral infarction due to embolism of unspecified carotid artery
I6319	Cerebral infarction due to embolism of other precerebral artery
I6320	Cerebral infarction due to unspecified occlusion or stenosis of unspecified precerebral arteries
I63211	Cerebral infarction due to unspecified occlusion or stenosis of right vertebral artery
I63212	Cerebral infarction due to unspecified occlusion or stenosis of left vertebral artery
I63213	Cerebral infarction due to unspecified occlusion or stenosis of bilateral vertebral arteries
I63219	Cerebral infarction due to unspecified occlusion or stenosis of unspecified vertebral artery
I6322	Cerebral infarction due to unspecified occlusion or stenosis of basilar artery
I63231	Cerebral infarction due to unspecified occlusion or stenosis of right carotid arteries
I63232	Cerebral infarction due to unspecified occlusion or stenosis of left carotid arteries
I63233	Cerebral infarction due to unspecified occlusion or stenosis of bilateral carotid arteries
I63239	Cerebral infarction due to unspecified occlusion or stenosis of unspecified carotid artery
I6329	Cerebral infarction due to unspecified occlusion or stenosis of other precerebral arteries
I6330	Cerebral infarction due to thrombosis of unspecified cerebral artery
I63311	Cerebral infarction due to thrombosis of right middle cerebral artery
I63312	Cerebral infarction due to thrombosis of left middle cerebral artery
I63313	Cerebral infarction due to thrombosis of bilateral middle cerebral arteries
I63319	Cerebral infarction due to thrombosis of unspecified middle cerebral artery
I63321	Cerebral infarction due to thrombosis of right anterior cerebral artery
I63322	Cerebral infarction due to thrombosis of left anterior cerebral artery
I63323	Cerebral infarction due to thrombosis of bilateral anterior cerebral arteries
I63329	Cerebral infarction due to thrombosis of unspecified anterior cerebral artery
I63331	Cerebral infarction due to thrombosis of right posterior cerebral artery
I63332	Cerebral infarction due to thrombosis of left posterior cerebral artery
I63333	Cerebral infarction due to thrombosis of bilateral posterior cerebral arteries
I63339	Cerebral infarction due to thrombosis of unspecified posterior cerebral artery
I63341	Cerebral infarction due to thrombosis of right cerebellar artery
I63342	Cerebral infarction due to thrombosis of left cerebellar artery
I63343	Cerebral infarction due to thrombosis of bilateral cerebellar arteries
I63349	Cerebral infarction due to thrombosis of unspecified cerebellar artery
I6339	Cerebral infarction due to thrombosis of other cerebral artery
I6340	Cerebral infarction due to embolism of unspecified cerebral artery
I63411	Cerebral infarction due to embolism of right middle cerebral artery
I63412	Cerebral infarction due to embolism of left middle cerebral artery
I63413	Cerebral infarction due to embolism of bilateral middle cerebral arteries
I63419	Cerebral infarction due to embolism of unspecified middle cerebral artery
I63421	Cerebral infarction due to embolism of right anterior cerebral artery
I63422	Cerebral infarction due to embolism of left anterior cerebral artery
I63423	Cerebral infarction due to embolism of bilateral anterior cerebral arteries
I63429	Cerebral infarction due to embolism of unspecified anterior cerebral artery
I63431	Cerebral infarction due to embolism of right posterior cerebral artery
I63432	Cerebral infarction due to embolism of left posterior cerebral artery
I63433	Cerebral infarction due to embolism of bilateral posterior cerebral arteries
I63439	Cerebral infarction due to embolism of unspecified posterior cerebral artery
I63441	Cerebral infarction due to embolism of right cerebellar artery
I63442	Cerebral infarction due to embolism of left cerebellar artery
I63443	Cerebral infarction due to embolism of bilateral cerebellar arteries
I63449	Cerebral infarction due to embolism of unspecified cerebellar artery
I6349	Cerebral infarction due to embolism of other cerebral artery
I6350	Cerebral infarction due to unspecified occlusion or stenosis of unspecified cerebral artery
I63511	Cerebral infarction due to unspecified occlusion or stenosis of right middle cerebral artery
I63512	Cerebral infarction due to unspecified occlusion or stenosis of left middle cerebral artery
I63513	Cerebral infarction due to unspecified occlusion or stenosis of bilateral middle cerebral arteries
I63519	Cerebral infarction due to unspecified occlusion or stenosis of unspecified middle cerebral artery
I63521	Cerebral infarction due to unspecified occlusion or stenosis of right anterior cerebral artery
I63522	Cerebral infarction due to unspecified occlusion or stenosis of left anterior cerebral artery
I63523	Cerebral infarction due to unspecified occlusion or stenosis of bilateral anterior cerebral arteries
I63529	Cerebral infarction due to unspecified occlusion or stenosis of unspecified anterior cerebral artery
I63531	Cerebral infarction due to unspecified occlusion or stenosis of right posterior cerebral artery
I63532	Cerebral infarction due to unspecified occlusion or stenosis of left posterior cerebral artery
I63533	Cerebral infarction due to unspecified occlusion or stenosis of bilateral posterior cerebral arteries
I63539	Cerebral infarction due to unspecified occlusion or stenosis of unspecified posterior cerebral artery
I63541	Cerebral infarction due to unspecified occlusion or stenosis of right cerebellar artery
I63542	Cerebral infarction due to unspecified occlusion or stenosis of left cerebellar artery
I63543	Cerebral infarction due to unspecified occlusion or stenosis of bilateral cerebellar arteries
I63549	Cerebral infarction due to unspecified occlusion or stenosis of unspecified cerebellar artery
I6359	Cerebral infarction due to unspecified occlusion or stenosis of other cerebral artery
I636	Cerebral infarction due to cerebral venous thrombosis nonpyogenic
I6381	Other cerebral infarction due to occlusion or stenosis of small artery
I6389	Other cerebral infarction
I639	Cerebral infarction unspecified
I6501	Occlusion and stenosis of right vertebral artery
I6502	Occlusion and stenosis of left vertebral artery
I6503	Occlusion and stenosis of bilateral vertebral arteries
I6509	Occlusion and stenosis of unspecified vertebral artery
I651	Occlusion and stenosis of basilar artery
I6521	Occlusion and stenosis of right carotid artery
I6522	Occlusion and stenosis of left carotid artery
I6523	Occlusion and stenosis of bilateral carotid arteries
I6529	Occlusion and stenosis of unspecified carotid artery
I658	Occlusion and stenosis of other precerebral arteries
I659	Occlusion and stenosis of unspecified precerebral artery
I6601	Occlusion and stenosis of right middle cerebral artery
I6602	Occlusion and stenosis of left middle cerebral artery
I6603	Occlusion and stenosis of bilateral middle cerebral arteries
I6609	Occlusion and stenosis of unspecified middle cerebral artery
I6611	Occlusion and stenosis of right anterior cerebral artery
I6612	Occlusion and stenosis of left anterior cerebral artery
I6613	Occlusion and stenosis of bilateral anterior cerebral arteries
I6619	Occlusion and stenosis of unspecified anterior cerebral artery
I6621	Occlusion and stenosis of right posterior cerebral artery
I6622	Occlusion and stenosis of left posterior cerebral artery
I6623	Occlusion and stenosis of bilateral posterior cerebral arteries
I6629	Occlusion and stenosis of unspecified posterior cerebral artery
I663	Occlusion and stenosis of cerebellar arteries
I668	Occlusion and stenosis of other cerebral arteries
I669	Occlusion and stenosis of unspecified cerebral artery
I670	Dissection of cerebral arteries nonruptured
I671	Cerebral aneurysm nonruptured
I672	Cerebral atherosclerosis
I673	Progressive vascular leukoencephalopathy
I674	Hypertensive encephalopathy
I675	Moyamoya disease
I676	Nonpyogenic thrombosis of intracranial venous system
I677	Cerebral arteritis not elsewhere classified
I6781	Acute cerebrovascular insufficiency
I6782	Cerebral ischemia
I6783	Posterior reversible encephalopathy syndrome
I67841	Reversible cerebrovascular vasoconstriction syndrome
I67848	Other cerebrovascular vasospasm and vasoconstriction
I67850	Cerebral autosomal dominant arteriopathy with subcortical infarcts and leukoencephalopathy
I67858	Other hereditary cerebrovascular disease
I6789	Other cerebrovascular disease
I679	Cerebrovascular disease unspecified
I6900	Unspecified sequelae of nontraumatic subarachnoid hemorrhage
I69010	Attention and concentration deficit following nontraumatic subarachnoid hemorrhage
I69011	Memory deficit following nontraumatic subarachnoid hemorrhage
I69012	Visuospatial deficit and spatial neglect following nontraumatic subarachnoid hemorrhage
I69013	Psychomotor deficit following nontraumatic subarachnoid hemorrhage
I69014	Frontal lobe and executive function deficit following nontraumatic subarachnoid hemorrhage
I69015	Cognitive social or emotional deficit following nontraumatic subarachnoid hemorrhage
I69018	Other symptoms and signs involving cognitive functions following nontraumatic subarachnoid hemorrhage
I69019	Unspecified symptoms and signs involving cognitive functions following nontraumatic subarachnoid hemorrhage
I69020	Aphasia following nontraumatic subarachnoid hemorrhage
I69021	Dysphasia following nontraumatic subarachnoid hemorrhage
I69022	Dysarthria following nontraumatic subarachnoid hemorrhage
I69023	Fluency disorder following nontraumatic subarachnoid hemorrhage
I69028	Other speech and language deficits following nontraumatic subarachnoid hemorrhage
I69031	Monoplegia of upper limb following nontraumatic subarachnoid hemorrhage affecting right dominant side
I69032	Monoplegia of upper limb following nontraumatic subarachnoid hemorrhage affecting left dominant side
I69033	Monoplegia of upper limb following nontraumatic subarachnoid hemorrhage affecting right non-dominant side
I69034	Monoplegia of upper limb following nontraumatic subarachnoid hemorrhage affecting left non-dominant side
I69039	Monoplegia of upper limb following nontraumatic subarachnoid hemorrhage affecting unspecified side
I69041	Monoplegia of lower limb following nontraumatic subarachnoid hemorrhage affecting right dominant side
I69042	Monoplegia of lower limb following nontraumatic subarachnoid hemorrhage affecting left dominant side
I69043	Monoplegia of lower limb following nontraumatic subarachnoid hemorrhage affecting right non-dominant side
I69044	Monoplegia of lower limb following nontraumatic subarachnoid hemorrhage affecting left non-dominant side
I69049	Monoplegia of lower limb following nontraumatic subarachnoid hemorrhage affecting unspecified side
I69051	Hemiplegia and hemiparesis following nontraumatic subarachnoid hemorrhage affecting right dominant side
I69052	Hemiplegia and hemiparesis following nontraumatic subarachnoid hemorrhage affecting left dominant side
I69053	Hemiplegia and hemiparesis following nontraumatic subarachnoid hemorrhage affecting right non-dominant side
I69054	Hemiplegia and hemiparesis following nontraumatic subarachnoid hemorrhage affecting left non-dominant side
I69059	Hemiplegia and hemiparesis following nontraumatic subarachnoid hemorrhage affecting unspecified side
I69061	Other paralytic syndrome following nontraumatic subarachnoid hemorrhage affecting right dominant side
I69062	Other paralytic syndrome following nontraumatic subarachnoid hemorrhage affecting left dominant side
I69063	Other paralytic syndrome following nontraumatic subarachnoid hemorrhage affecting right non-dominant side
I69064	Other paralytic syndrome following nontraumatic subarachnoid hemorrhage affecting left non-dominant side
I69065	Other paralytic syndrome following nontraumatic subarachnoid hemorrhage bilateral
I69069	Other paralytic syndrome following nontraumatic subarachnoid hemorrhage affecting unspecified side
I69090	Apraxia following nontraumatic subarachnoid hemorrhage
I69091	Dysphagia following nontraumatic subarachnoid hemorrhage
I69092	Facial weakness following nontraumatic subarachnoid hemorrhage
I69093	Ataxia following nontraumatic subarachnoid hemorrhage
I69098	Other sequelae following nontraumatic subarachnoid hemorrhage
I6910	Unspecified sequelae of nontraumatic intracerebral hemorrhage
I69110	Attention and concentration deficit following nontraumatic intracerebral hemorrhage
I69111	Memory deficit following nontraumatic intracerebral hemorrhage
I69112	Visuospatial deficit and spatial neglect following nontraumatic intracerebral hemorrhage
I69113	Psychomotor deficit following nontraumatic intracerebral hemorrhage
I69114	Frontal lobe and executive function deficit following nontraumatic intracerebral hemorrhage
I69115	Cognitive social or emotional deficit following nontraumatic intracerebral hemorrhage
I69118	Other symptoms and signs involving cognitive functions following nontraumatic intracerebral hemorrhage
I69119	Unspecified symptoms and signs involving cognitive functions following nontraumatic intracerebral hemorrhage
I69120	Aphasia following nontraumatic intracerebral hemorrhage
I69121	Dysphasia following nontraumatic intracerebral hemorrhage
I69122	Dysarthria following nontraumatic intracerebral hemorrhage
I69123	Fluency disorder following nontraumatic intracerebral hemorrhage
I69128	Other speech and language deficits following nontraumatic intracerebral hemorrhage
I69131	Monoplegia of upper limb following nontraumatic intracerebral hemorrhage affecting right dominant side
I69132	Monoplegia of upper limb following nontraumatic intracerebral hemorrhage affecting left dominant side
I69133	Monoplegia of upper limb following nontraumatic intracerebral hemorrhage affecting right non-dominant side
I69134	Monoplegia of upper limb following nontraumatic intracerebral hemorrhage affecting left non-dominant side
I69139	Monoplegia of upper limb following nontraumatic intracerebral hemorrhage affecting unspecified side
I69141	Monoplegia of lower limb following nontraumatic intracerebral hemorrhage affecting right dominant side
I69142	Monoplegia of lower limb following nontraumatic intracerebral hemorrhage affecting left dominant side
I69143	Monoplegia of lower limb following nontraumatic intracerebral hemorrhage affecting right non-dominant side
I69144	Monoplegia of lower limb following nontraumatic intracerebral hemorrhage affecting left non-dominant side
I69149	Monoplegia of lower limb following nontraumatic intracerebral hemorrhage affecting unspecified side
I69151	Hemiplegia and hemiparesis following nontraumatic intracerebral hemorrhage affecting right dominant side
I69152	Hemiplegia and hemiparesis following nontraumatic intracerebral hemorrhage affecting left dominant side
I69153	Hemiplegia and hemiparesis following nontraumatic intracerebral hemorrhage affecting right non-dominant side
I69154	Hemiplegia and hemiparesis following nontraumatic intracerebral hemorrhage affecting left non-dominant side
I69159	Hemiplegia and hemiparesis following nontraumatic intracerebral hemorrhage affecting unspecified side
I69161	Other paralytic syndrome following nontraumatic intracerebral hemorrhage affecting right dominant side
I69162	Other paralytic syndrome following nontraumatic intracerebral hemorrhage affecting left dominant side
I69163	Other paralytic syndrome following nontraumatic intracerebral hemorrhage affecting right non-dominant side
I69164	Other paralytic syndrome following nontraumatic intracerebral hemorrhage affecting left non-dominant side
I69165	Other paralytic syndrome following nontraumatic intracerebral hemorrhage bilateral
I69169	Other paralytic syndrome following nontraumatic intracerebral hemorrhage affecting unspecified side
I69190	Apraxia following nontraumatic intracerebral hemorrhage
I69191	Dysphagia following nontraumatic intracerebral hemorrhage
I69192	Facial weakness following nontraumatic intracerebral hemorrhage
I69193	Ataxia following nontraumatic intracerebral hemorrhage
I69198	Other sequelae of nontraumatic intracerebral hemorrhage
I6920	Unspecified sequelae of other nontraumatic intracranial hemorrhage
I69210	Attention and concentration deficit following other nontraumatic intracranial hemorrhage
I69211	Memory deficit following other nontraumatic intracranial hemorrhage
I69212	Visuospatial deficit and spatial neglect following other nontraumatic intracranial hemorrhage
I69213	Psychomotor deficit following other nontraumatic intracranial hemorrhage
I69214	Frontal lobe and executive function deficit following other nontraumatic intracranial hemorrhage
I69215	Cognitive social or emotional deficit following other nontraumatic intracranial hemorrhage
I69218	Other symptoms and signs involving cognitive functions following other nontraumatic intracranial hemorrhage
I69219	Unspecified symptoms and signs involving cognitive functions following other nontraumatic intracranial hemorrhage
I69220	Aphasia following other nontraumatic intracranial hemorrhage
I69221	Dysphasia following other nontraumatic intracranial hemorrhage
I69222	Dysarthria following other nontraumatic intracranial hemorrhage
I69223	Fluency disorder following other nontraumatic intracranial hemorrhage
I69228	Other speech and language deficits following other nontraumatic intracranial hemorrhage
I69231	Monoplegia of upper limb following other nontraumatic intracranial hemorrhage affecting right dominant side
I69232	Monoplegia of upper limb following other nontraumatic intracranial hemorrhage affecting left dominant side
I69233	Monoplegia of upper limb following other nontraumatic intracranial hemorrhage affecting right non-dominant side
I69234	Monoplegia of upper limb following other nontraumatic intracranial hemorrhage affecting left non-dominant side
I69239	Monoplegia of upper limb following other nontraumatic intracranial hemorrhage affecting unspecified side
I69241	Monoplegia of lower limb following other nontraumatic intracranial hemorrhage affecting right dominant side
I69242	Monoplegia of lower limb following other nontraumatic intracranial hemorrhage affecting left dominant side
I69243	Monoplegia of lower limb following other nontraumatic intracranial hemorrhage affecting right non-dominant side
I69244	Monoplegia of lower limb following other nontraumatic intracranial hemorrhage affecting left non-dominant side
I69249	Monoplegia of lower limb following other nontraumatic intracranial hemorrhage affecting unspecified side
I69251	Hemiplegia and hemiparesis following other nontraumatic intracranial hemorrhage affecting right dominant side
I69252	Hemiplegia and hemiparesis following other nontraumatic intracranial hemorrhage affecting left dominant side
I69253	Hemiplegia and hemiparesis following other nontraumatic intracranial hemorrhage affecting right non-dominant side
I69254	Hemiplegia and hemiparesis following other nontraumatic intracranial hemorrhage affecting left non-dominant side
I69259	Hemiplegia and hemiparesis following other nontraumatic intracranial hemorrhage affecting unspecified side
I69261	Other paralytic syndrome following other nontraumatic intracranial hemorrhage affecting right dominant side
I69262	Other paralytic syndrome following other nontraumatic intracranial hemorrhage affecting left dominant side
I69263	Other paralytic syndrome following other nontraumatic intracranial hemorrhage affecting right non-dominant side
I69264	Other paralytic syndrome following other nontraumatic intracranial hemorrhage affecting left non-dominant side
I69265	Other paralytic syndrome following other nontraumatic intracranial hemorrhage bilateral
I69269	Other paralytic syndrome following other nontraumatic intracranial hemorrhage affecting unspecified side
I69290	Apraxia following other nontraumatic intracranial hemorrhage
I69291	Dysphagia following other nontraumatic intracranial hemorrhage
I69292	Facial weakness following other nontraumatic intracranial hemorrhage
I69293	Ataxia following other nontraumatic intracranial hemorrhage
I69298	Other sequelae of other nontraumatic intracranial hemorrhage
I6930	Unspecified sequelae of cerebral infarction
I69310	Attention and concentration deficit following cerebral infarction
I69311	Memory deficit following cerebral infarction
I69312	Visuospatial deficit and spatial neglect following cerebral infarction
I69313	Psychomotor deficit following cerebral infarction
I69314	Frontal lobe and executive function deficit following cerebral infarction
I69315	Cognitive social or emotional deficit following cerebral infarction
I69318	Other symptoms and signs involving cognitive functions following cerebral infarction
I69319	Unspecified symptoms and signs involving cognitive functions following cerebral infarction
I69320	Aphasia following cerebral infarction
I69321	Dysphasia following cerebral infarction
I69322	Dysarthria following cerebral infarction
I69323	Fluency disorder following cerebral infarction
I69328	Other speech and language deficits following cerebral infarction
I69331	Monoplegia of upper limb following cerebral infarction affecting right dominant side
I69332	Monoplegia of upper limb following cerebral infarction affecting left dominant side
I69333	Monoplegia of upper limb following cerebral infarction affecting right non-dominant side
I69334	Monoplegia of upper limb following cerebral infarction affecting left non-dominant side
I69339	Monoplegia of upper limb following cerebral infarction affecting unspecified side
I69341	Monoplegia of lower limb following cerebral infarction affecting right dominant side
I69342	Monoplegia of lower limb following cerebral infarction affecting left dominant side
I69343	Monoplegia of lower limb following cerebral infarction affecting right non-dominant side
I69344	Monoplegia of lower limb following cerebral infarction affecting left non-dominant side
I69349	Monoplegia of lower limb following cerebral infarction affecting unspecified side
I69351	Hemiplegia and hemiparesis following cerebral infarction affecting right dominant side
I69352	Hemiplegia and hemiparesis following cerebral infarction affecting left dominant side
I69353	Hemiplegia and hemiparesis following cerebral infarction affecting right non-dominant side
I69354	Hemiplegia and hemiparesis following cerebral infarction affecting left non-dominant side
I69359	Hemiplegia and hemiparesis following cerebral infarction affecting unspecified side
I69361	Other paralytic syndrome following cerebral infarction affecting right dominant side
I69362	Other paralytic syndrome following cerebral infarction affecting left dominant side
I69363	Other paralytic syndrome following cerebral infarction affecting right non-dominant side
I69364	Other paralytic syndrome following cerebral infarction affecting left non-dominant side
I69365	Other paralytic syndrome following cerebral infarction bilateral
I69369	Other paralytic syndrome following cerebral infarction affecting unspecified side
I69390	Apraxia following cerebral infarction
I69391	Dysphagia following cerebral infarction
I69392	Facial weakness following cerebral infarction
I69393	Ataxia following cerebral infarction
I69398	Other sequelae of cerebral infarction
I6980	Unspecified sequelae of other cerebrovascular disease
I69810	Attention and concentration deficit following other cerebrovascular disease
I69811	Memory deficit following other cerebrovascular disease
I69812	Visuospatial deficit and spatial neglect following other cerebrovascular disease
I69813	Psychomotor deficit following other cerebrovascular disease
I69814	Frontal lobe and executive function deficit following other cerebrovascular disease
I69815	Cognitive social or emotional deficit following other cerebrovascular disease
I69818	Other symptoms and signs involving cognitive functions following other cerebrovascular disease
I69819	Unspecified symptoms and signs involving cognitive functions following other cerebrovascular disease
I69820	Aphasia following other cerebrovascular disease
I69821	Dysphasia following other cerebrovascular disease
I69822	Dysarthria following other cerebrovascular disease
I69823	Fluency disorder following other cerebrovascular disease
I69828	Other speech and language deficits following other cerebrovascular disease
I69831	Monoplegia of upper limb following other cerebrovascular disease affecting right dominant side
I69832	Monoplegia of upper limb following other cerebrovascular disease affecting left dominant side
I69833	Monoplegia of upper limb following other cerebrovascular disease affecting right non-dominant side
I69834	Monoplegia of upper limb following other cerebrovascular disease affecting left non-dominant side
I69839	Monoplegia of upper limb following other cerebrovascular disease affecting unspecified side
I69841	Monoplegia of lower limb following other cerebrovascular disease affecting right dominant side
I69842	Monoplegia of lower limb following other cerebrovascular disease affecting left dominant side
I69843	Monoplegia of lower limb following other cerebrovascular disease affecting right non-dominant side
I69844	Monoplegia of lower limb following other cerebrovascular disease affecting left non-dominant side
I69849	Monoplegia of lower limb following other cerebrovascular disease affecting unspecified side
I69851	Hemiplegia and hemiparesis following other cerebrovascular disease affecting right dominant side
I69852	Hemiplegia and hemiparesis following other cerebrovascular disease affecting left dominant side
I69853	Hemiplegia and hemiparesis following other cerebrovascular disease affecting right non-dominant side
I69854	Hemiplegia and hemiparesis following other cerebrovascular disease affecting left non-dominant side
I69859	Hemiplegia and hemiparesis following other cerebrovascular disease affecting unspecified side
I69861	Other paralytic syndrome following other cerebrovascular disease affecting right dominant side
I69862	Other paralytic syndrome following other cerebrovascular disease affecting left dominant side
I69863	Other paralytic syndrome following other cerebrovascular disease affecting right non-dominant side
I69864	Other paralytic syndrome following other cerebrovascular disease affecting left non-dominant side
I69865	Other paralytic syndrome following other cerebrovascular disease bilateral
I69869	Other paralytic syndrome following other cerebrovascular disease affecting unspecified side
I69890	Apraxia following other cerebrovascular disease
I69891	Dysphagia following other cerebrovascular disease
I69892	Facial weakness following other cerebrovascular disease
I69893	Ataxia following other cerebrovascular disease
I69898	Other sequelae of other cerebrovascular disease
I6990	Unspecified sequelae of unspecified cerebrovascular disease
I69910	Attention and concentration deficit following unspecified cerebrovascular disease
I69911	Memory deficit following unspecified cerebrovascular disease
I69912	Visuospatial deficit and spatial neglect following unspecified cerebrovascular disease
I69913	Psychomotor deficit following unspecified cerebrovascular disease
I69914	Frontal lobe and executive function deficit following unspecified cerebrovascular disease
I69915	Cognitive social or emotional deficit following unspecified cerebrovascular disease
I69918	Other symptoms and signs involving cognitive functions following unspecified cerebrovascular disease
I69919	Unspecified symptoms and signs involving cognitive functions following unspecified cerebrovascular disease
I69920	Aphasia following unspecified cerebrovascular disease
I69921	Dysphasia following unspecified cerebrovascular disease
I69922	Dysarthria following unspecified cerebrovascular disease
I69923	Fluency disorder following unspecified cerebrovascular disease
I69928	Other speech and language deficits following unspecified cerebrovascular disease
I69931	Monoplegia of upper limb following unspecified cerebrovascular disease affecting right dominant side
I69932	Monoplegia of upper limb following unspecified cerebrovascular disease affecting left dominant side
I69933	Monoplegia of upper limb following unspecified cerebrovascular disease affecting right non-dominant side
I69934	Monoplegia of upper limb following unspecified cerebrovascular disease affecting left non-dominant side
I69939	Monoplegia of upper limb following unspecified cerebrovascular disease affecting unspecified side
I69941	Monoplegia of lower limb following unspecified cerebrovascular disease affecting right dominant side
I69942	Monoplegia of lower limb following unspecified cerebrovascular disease affecting left dominant side
I69943	Monoplegia of lower limb following unspecified cerebrovascular disease affecting right non-dominant side
I69944	Monoplegia of lower limb following unspecified cerebrovascular disease affecting left non-dominant side
I69949	Monoplegia of lower limb following unspecified cerebrovascular disease affecting unspecified side
I69951	Hemiplegia and hemiparesis following unspecified cerebrovascular disease affecting right dominant side
I69952	Hemiplegia and hemiparesis following unspecified cerebrovascular disease affecting left dominant side
I69953	Hemiplegia and hemiparesis following unspecified cerebrovascular disease affecting right non-dominant side
I69954	Hemiplegia and hemiparesis following unspecified cerebrovascular disease affecting left non-dominant side
I69959	Hemiplegia and hemiparesis following unspecified cerebrovascular disease affecting unspecified side
I69961	Other paralytic syndrome following unspecified cerebrovascular disease affecting right dominant side
I69962	Other paralytic syndrome following unspecified cerebrovascular disease affecting left dominant side
I69963	Other paralytic syndrome following unspecified cerebrovascular disease affecting right non-dominant side
I69964	Other paralytic syndrome following unspecified cerebrovascular disease affecting left non-dominant side
I69965	Other paralytic syndrome following unspecified cerebrovascular disease bilateral
I69969	Other paralytic syndrome following unspecified cerebrovascular disease affecting unspecified side
I69990	Apraxia following unspecified cerebrovascular disease
I69991	Dysphagia following unspecified cerebrovascular disease
I69992	Facial weakness following unspecified cerebrovascular disease
I69993	Ataxia following unspecified cerebrovascular disease
I69998	Other sequelae following unspecified cerebrovascular disease
P528	Other intracranial (nontraumatic) hemorrhages of newborn
P9160	Hypoxic ischemic encephalopathy [HIE] unspecified
P9161	Mild hypoxic ischemic encephalopathy [HIE]
P9162	Moderate hypoxic ischemic encephalopathy [HIE]
P9163	Severe hypoxic ischemic encephalopathy [HIE]
P91819	Neonatal encephalopathy unspecified
P926	Failure to thrive in newborn
Q02	Microcephaly
R4183	Borderline intellectual functioning
R620	Delayed milestone in childhood
R6251	Failure to thrive (child)
R9401	Abnormal electroencephalogram [EEG]
S070XXA	Crushing injury of face initial encounter
S070XXD	Crushing injury of face subsequent encounter
S070XXS	Crushing injury of face sequela
S071XXA	Crushing injury of skull initial encounter
S071XXD	Crushing injury of skull subsequent encounter
S071XXS	Crushing injury of skull sequela
S078XXA	Crushing injury of other parts of head initial encounter
S078XXD	Crushing injury of other parts of head subsequent encounter
S078XXS	Crushing injury of other parts of head sequela
S079XXA	Crushing injury of head part unspecified initial encounter
S079XXD	Crushing injury of head part unspecified subsequent encounter
S079XXS	Crushing injury of head part unspecified sequela
S080XXA	Avulsion of scalp initial encounter
S080XXD	Avulsion of scalp subsequent encounter
S080XXS	Avulsion of scalp sequela
S08111A	Complete traumatic amputation of right ear initial encounter
S08111D	Complete traumatic amputation of right ear subsequent encounter
S08111S	Complete traumatic amputation of right ear sequela
S08112A	Complete traumatic amputation of left ear initial encounter
S08112D	Complete traumatic amputation of left ear subsequent encounter
S08112S	Complete traumatic amputation of left ear sequela
S08119A	Complete traumatic amputation of unspecified ear initial encounter
S08119D	Complete traumatic amputation of unspecified ear subsequent encounter
S08119S	Complete traumatic amputation of unspecified ear sequela
S08121A	Partial traumatic amputation of right ear initial encounter
S08121D	Partial traumatic amputation of right ear subsequent encounter
S08121S	Partial traumatic amputation of right ear sequela
S08122A	Partial traumatic amputation of left ear initial encounter
S08122D	Partial traumatic amputation of left ear subsequent encounter
S08122S	Partial traumatic amputation of left ear sequela
S08129A	Partial traumatic amputation of unspecified ear initial encounter
S08129D	Partial traumatic amputation of unspecified ear subsequent encounter
S08129S	Partial traumatic amputation of unspecified ear sequela
S08811A	Complete traumatic amputation of nose initial encounter
S08811D	Complete traumatic amputation of nose subsequent encounter
S08811S	Complete traumatic amputation of nose sequela
S08812A	Partial traumatic amputation of nose initial encounter
S08812D	Partial traumatic amputation of nose subsequent encounter
S08812S	Partial traumatic amputation of nose sequela
S0889XA	Traumatic amputation of other parts of head initial encounter
S0889XD	Traumatic amputation of other parts of head subsequent encounter
S0889XS	Traumatic amputation of other parts of head sequela
Z820	Family history of epilepsy and other diseases of the nervous system
F0393	Unsp dementia, unspecified severity, with mood disturb
F02818	Dementia in other diseases classified elsewhere, unspecified severity, with other behavioral disturbance
